# Antidepressant desvenlafaxine identified in wastewater promotes transformation and antibiotic resistance risk in *Acinetobacter baylyi* via metabolic adaptations

**DOI:** 10.64898/2026.06.02.26353323

**Authors:** Najmuj Sakib, Liezel Mari M. Abaya, Brandon Ruddell, Diana S. Aga, Adina Howe, Laura Jarboe

## Abstract

Wastewater treatment plants (WWTPs) are known reservoirs of antibiotic resistance genes (ARGs). Non-antibiotic compounds such as antidepressants may further promote ARG acquisition through horizontal gene transfer (HGT). Desvenlafaxine, a serotonin-norepinephrine reuptake inhibitor (SNRI) listed on the EU Surface Water Watch Lists, is among the most frequently detected antidepressants in WWTP effluents, yet its role in HGT has not been examined. Here, we detected desvenlafaxine at the highest concentrations among four antidepressants monitored across three municipal WWTPs in western New York. Using *Acinetobacter baylyi* ADP1 as a model recipient in natural transformation assays (n = 6), we found that desvenlafaxine significantly increased transformation frequency at 10 mg/L (1.74 ± 0.33-fold) and 50 mg/L (1.49 ± 0.19-fold; *P_adj_* < 0.05). Effects were independent of reactive oxygen species or membrane permeability stress, consistent with its very low toxicity (IC_20_ ∼1353 mg/L). Instead, desvenlafaxine induced dose-dependent increases in membrane fluidity and shifts to less negative zeta potentials, suggesting that electrostatic interactions between its cationic amine group and the negatively charged membrane reduce surface repulsion and facilitate plasmid proximity during uptake. Non-targeted proteomics revealed a biphasic response: at 10 mg/L, competence-associated proteins (PilB, ComM) were upregulated and STRING analysis identified networks linked to membrane transport, transcriptional regulation, and envelope remodeling, while no connected network was recovered at 50 mg/L. Electron microscopy confirmed higher pili frequency at both doses. Together, these findings reveal an overlooked role of this non-antibiotic pharmaceutical in promoting ARG spread from wastewater environments.

**Importance:** The spread of antibiotic resistance poses a serious and escalating threat to human health worldwide. While antibiotic use is widely recognized as a key driver, non-antibiotic pharmaceuticals released into the environment through wastewater have received far less attention. Antidepressants are among the most frequently detected drugs in treated wastewater effluents, yet their potential to promote antibiotic resistance transfer in bacteria remains poorly understood. This study demonstrates that desvenlafaxine, one of the most abundant antidepressants found in municipal wastewater, increases the uptake of antibiotic resistance genes in environmental bacteria and identifies the bacterial cell-surface changes that enable this.
