## Supplemental Tables for "Antidepressant desvenlafaxine identified in wastewater promotes transformation and antibiotic resistance risk in *Acinetobacter baylyi* via metabolic adaptations"

### Sheet: Table S33A
Supplementary Table S3A. Descriptive statistics for effluent antidepressant concentrations (ppt) at three WWTPs in western New York (May 2024 – May 2025)
Concentrations reported in ppt (ng/L). Statistics calculated using Python (numpy/pandas). Median = average of the 5th and 6th sorted values for n=10.
Compound	WWTP	n	Min	Q1 (25th)	Median	Q3 (75th)	Max	IQR	Mean	SD
Desvenlafaxine	WWTP-1	10	460.3	1681.3	3830.7	9558.8	736486	7877.5	83582.5	230284
Desvenlafaxine	WWTP-2	10	158.4	1133.1	1361.3	2282.7	4445	1149.6	1839	1432
Desvenlafaxine	WWTP-3	10	485.6	1550.8	9062.1	11706.8	16856.2	10155.9	7772.1	6131
Desvenlafaxine	All (pooled)	30	158.4	1337.3	2329.5	9558.8	736486	8221.5	31064.5	133802
Venlafaxine	WWTP-1	10	43.9	455.5	1345.6	2532	38399.9	2076.5	5039.8	11773.4
Venlafaxine	WWTP-2	10	61	245.7	895.3	2912.5	4973.4	2666.8	1696.5	1891.6
Venlafaxine	WWTP-3	10	50.2	78.7	168.4	494	975.5	415.3	302.6	302.4
Venlafaxine	All (pooled)	30	43.9	157.7	534	1551.7	38399.9	1394	2346.3	6945.8
Bupropion	WWTP-1	10	108.6	410.6	912.2	2774.9	662173	2364.4	67368.2	208996
Bupropion	WWTP-2	10	59.1	237.6	294.4	432.1	1480.5	194.5	447	437.9
Bupropion	WWTP-3	10	41.3	130.3	357.9	1155.1	1548.3	1024.7	608	614.5
Bupropion	All (pooled)	30	41.3	238.6	420.8	1372.5	662173	1133.9	22807.7	120760
Sertraline	WWTP-1	10	4.3	13.1	28.2	89	220.3	75.9	60.9	73.1
Sertraline	WWTP-2	10	6.4	13.6	23.2	48.6	272.6	35	53.3	80.7
Sertraline	WWTP-3	10	2.7	6.2	11.7	17.4	36.5	11.2	14.4	11.2
Sertraline	All (pooled)	30	2.7	9.6	16	39.4	272.6	29.9	42.9	64.4

### Sheet: Table S3B
Supplementary Table S3B. Effluent antidepressant concentrations (ppt) at three WWTPs in western New York (May 2024 – May 2025)
	Desvenlafaxine	Desvenlafaxine	Desvenlafaxine	Venlafaxine	Venlafaxine	Venlafaxine	Bupropione	Bupropione	Bupropione	Sertraline	Sertraline	Sertraline
	WWTP-1	WWTP-2	WWTP-3	WWTP-1	WWTP-2	WWTP-3	WWTP-1	WWTP-2	WWTP-3	WWTP-1	WWTP-2	WWTP-3
2026-05-24	460.34	158.383	485.626	199.031	60.9583	95.8394	108.636	84.4415	53.1554	15.803	84.3554	2.73559
2026-06-24	1535.16	1513.05	16856.2	43.855	61.1384	155.924	441.357	59.1006	41.251	6.72096	272.576	30.3711
2026-08-24	2559.24	4445.01	12265.7	611.72	962.391	180.899	398.91	937.076	94.2544	104.911	53.9299	5.22402
2026-09-24	9558.83	1085.73	15274.5	1928.59	493.855	52.3589	2774.94	288.289	1357.7	4.30947	6.36673	10.7312
2026-10-24	1343.38	533.68	1335.26	403.435	163.044	50.2387	446.94	240.585	1483.24	41.2732	16.0404	9.16845
2026-11-24	9558.83	4116.79	10029.9	3387.33	1488.03	533.972	400.291	1480.53	238.616	146.893	8.56549	12.7674
2026-01-25	5102.21	1427.01	1922.26	1572.92	4546.35	975.537	2774.94	236.606	477.226	220.307	12.7674	4.14211
2026-02-25	67101.5	2539.26	1427.01	2733.17	828.189	533.972	2784.94	300.434	238.616	15.9843	32.4804	13.2327
2026-03-25	736486	1295.6	8094.22	38399.9	4973.36	73.0226	1377.5	442.676	1548.3	40.4229	30.2902	18.736
2026-05-25	2119.66	1275.15	10029.9	1118.18	3387.33	374.115	662173	400.291	547.17	12.1831	15.9843	36.465

### Sheet: Table S4A
Table S4A — Significantly Altered Proteins at 10 mg/L Desvenlafaxine vs. Control
Significance threshold: p < 0.05 (unpaired t-test). Abundances normalized using PRTC internal standard and log10-transformed in MetaboAnalyst 5.0.
Protein Name	Gene ID	log2 Fold Change	Fold Change	p-value	Direction	Functional Category
Rutc Family Protein In Vnfa 5'Region	ACIAD3327	3.124	8.715	0.00412	Up	Metabolism
Major Membrane Protein I (Mmp-I)	srpI	3.079	8.452	0.0078	Up	Cell envelope & adhesion
Transporter	ACIAD3533	2.405	5.295	0.00169	Up	Transporters
Putative Dtdp-Gluce-4, 6-Dehydratase/Udp-Gluce 4-Epimerase (Week)	ACIAD0096	2.37	5.168	0.01206	Up	Others
Site-Specific Dna-Methyltransferase	ACIAD3432	2.227	4.682	0.01392	Up	DNA repair & recombination
Putative Acetyltransferase	ACIAD0974	2.126	4.365	0.0068	Up	Metabolism
Pca Operon Regulatory Protein	pcaU	1.987	3.964	0.03517	Up	Metabolism
Peptidase M48 Domain-Containing Protein	ACIAD1260	1.945	3.851	0.0395	Up	Cell envelope & adhesion
Class Ii Aldolase/Adducin N-Terminal Domain-Containing Protein	ACIAD3485	1.867	3.648	0.01198	Up	Metabolism
Bacterioferritin Bfrb	bfrB	1.807	3.5	0.00453	Up	Metabolism
Putative Transcriptional Regulator	ACIAD1875	1.756	3.377	0.00635	Up	RNA metabolism / transcription
Putative Glycerate Dehydrogenase	ACIAD1301	1.743	3.347	0.01441	Up	Metabolism
Putative Major Fimbrial Subunit Protein	ACIAD0119	1.741	3.344	0.00053	Up	Cell envelope & adhesion
Adenine Dna Glycylase	mutY	1.733	3.323	0.00206	Up	DNA repair & recombination
Radical Sam Core Domain-Containing Protein	ACIAD1170	1.645	3.127	0.0168	Up	Metabolism
Putative Acetolactate Synthase	ACIAD0999	1.475	2.781	0.02115	Up	Metabolism
Sensory Histidine Kinase/Phphatase Ntrb	glnL	1.428	2.691	0.02996	Up	RNA metabolism / transcription
Putative Transcriptional Regulator	ACIAD1875	1.369	2.584	0.03024	Up	RNA metabolism / transcription
Porin	ACIAD3499	1.367	2.58	0.001	Up	Cell envelope & adhesion
Magnesium Chelatase, Competence Related Protein	ACIAD0242	1.363	2.573	0.00418	Up	Competence and DNA uptake
Chemotaxis Protein	ACIAD1136	1.344	2.539	0.04835	Up	Others
Putative Phpholipase D Protein	ACIAD3001	1.344	2.539	0.03756	Up	Transporters
Putative Amino-Acid Transport Protein	ACIAD0805	1.315	2.488	0.00711	Up	Transporters
Spore Coat Protein U/Fang Domain-Containing Protein	ACIAD3336	1.282	2.431	0.0362	Up	Others
Putative Permease	ACIAD2633	1.258	2.392	0.03806	Up	Transporters
Ecsc Family Protein	ACIAD0880	1.145	2.212	0.01187	Up	Others
Ai-2E Family Transporter	ACIAD3289	1.138	2.201	0.02601	Up	Transporters
Putative Glycyl Transferase Family 1	ACIAD0091	1.123	2.177	0.04895	Up	Metabolism
Putative Type I Restriction-Modification System Specificity Determinant For Hsdm And Hsdr	ACIAD3431	1.088	2.126	0.04569	Up	DNA repair & recombination
Type Iv Pilus Assembly Atpase Pilb	pilB	1.08	2.114	0.04711	Up	Competence and DNA uptake
Putative Acyl-Coa Dehydrogenase-Related Protein	ACIAD1554	1.041	2.058	0.04574	Up	Metabolism
Bacterioferritin Bfra	bfrA	1.034	2.047	0.0084	Up	Metabolism
Benzoate 1,2-Dioxygenase Subunit Alpha	benA	1.024	2.034	0.00217	Up	Metabolism
Holliday Junction Resolvase-Related Domain-Containing Protein	ACIAD3286	-1.408	0.377	0.01496	Down	DNA repair & recombination
Dna-Directed Rna Polymerase	rpoB	-1.482	0.358	0.02312	Down	RNA metabolism / transcription
Uncharacterized Protein Aciad1443	ACIAD1443	-1.946	0.259	0.00042	Down	Others

### Sheet: Table S4B
Table S4B — Significantly Altered Proteins at 50 mg/L Desvenlafaxine vs. Control
Significance threshold: p < 0.05 (unpaired t-test). Abundances normalized using PRTC internal standard and log10-transformed in MetaboAnalyst 5.0.
Protein Name	Gene ID	log2 Fold Change	Fold Change	p-value	Direction	Functional Category
Putative Short-Chain Dehydrogenase	ACIAD3067	2.273	4.834	0.02693	Up	Metabolism
Uncharacterized Protein Aciad1443	ACIAD1443	2.116	4.336	0.04891	Up	Others
Ribonuclease P Protein Component	rnpA	2.112	4.324	0.02876	Up	RNA metabolism / transcription
Putative Enoyl-Coa Hydratase/Isomerase	ACIAD1608	1.89	3.707	0.02432	Up	Metabolism
Putative Acyltransferase	ACIAD3002	1.83	3.556	0.04128	Up	Metabolism
Glycerol-3-Phphate Dehydrogenase	gpsA	1.574	2.978	0.03776	Up	Metabolism
Tolerance To Group A Colicins, Single-Stranded Filamentous Dna Phage, Required For Om Integrity	tolA	1.349	2.548	0.01732	Up	Cell envelope & adhesion
Ribonuclease R	rnr	1.326	2.507	0.02686	Up	RNA metabolism / transcription
Putative Acetyltransferase	ACIAD2379	1.185	2.274	0.04975	Up	Metabolism
Nicotinamide Phphoribyltransferase	nadV	1.107	2.155	0.00492	Up	Metabolism
Adenylate Kinase	ACIAD2987	1.073	2.103	0.04823	Up	Metabolism
Putative Transporter	ACIAD2214	1.051	2.071	0.01787	Up	Transporters
Type I Restriction Modification Dna Specificity Domain-Containing Protein		1.017	2.024	0.04393	Up
N-Acetyl-Gamma-Glutamyl-Phphate Reductase	argC	-1.219	0.43	0.02247	Down	Metabolism
Nadh-Dependent Fmn Reductase	msuE	-1.36	0.39	0.0418	Down	Metabolism
Class Ii Aldolase/Adducin N-Terminal Domain-Containing Protein	ACIAD3485	-2.14	0.227	0.0074	Down	Metabolism
Protein Acua Putative Fimbrial-Like Protein	acuA	-2.466	0.181	0.01647	Down	Cell envelope & adhesion
Color legend: Pink = Upregulated protein Blue = Downregulated protein

### Sheet: Table S5
Table S5— STRING Protein Association Network: Cluster Annotations (10 mg/L Desvenlafaxine vs. Control)
STRING v12.0 network analysis (medium confidence threshold 0.4). Clusters A–E assigned manually based on functional annotations. GO terms and domain annotations retrieved from STRING/UniProt.
Association	Functional cluster label	STRING node	UniProt accession	STRING identifier (as exported)	Direction (↑/↓)	InterPro domains	Pfam domains	UniProt keywords	GO Function (selected)	GO Process (selected)	GO Component	COMPARTMENTS	KEGG	STRING clusters
A	Membrane transport	Q6F720_ACIAD	Q6F720	202950.GCA_001485005_01711	↑	Putative general bacterial porin	Putative general bacterial porin	Signal						Mixed, incl. Membrane, and Homeobox-like domain superfamily; Mostly uncharacterized, incl. Peptidase activity, and Envelope; Mostly uncharacterized, incl. Secretion by cell, and Peptidase M48; Mostly uncharacterized, incl. Lipid transport, and Peptidase activity; Mostly uncharacterized, incl. Peptidase activity, and Secretion by cell; Mostly uncharacterized, incl. Peptidase activity, and Macromol…
A	Membrane transport	Q6F7K3_ACIAD	Q6F7K3	202950.GCA_001485005_02134	↓	Holliday junction resolvase-related domain	Endonuclease related to archaeal Holliday junction resolvase	Coiled coil			Membrane; Cellular anatomical entity; Integral component of membrane; Intrinsic component of membrane			Mixed, incl. Membrane, and Homeobox-like domain superfamily; Mostly uncharacterized, incl. Peptidase activity, and Envelope; Mostly uncharacterized, incl. Secretion by cell, and Peptidase M48; Mostly uncharacterized, incl. Lipid transport, and Peptidase activity; Mostly uncharacterized, incl. Peptidase activity, and Secretion by cell; Mostly uncharacterized, incl. Peptidase activity, and Macromol…
A	Membrane transport	Q6F7K1_ACIAD	Q6F7K1	202950.GCA_001485005_02136	↑	Transmembrane protein TqsA-like	AI-2E family transporter	Membrane; Transmembrane; Transmembrane helix	Transporter activity; Transmembrane transporter activity; Efflux transmembrane transporter activity	Transmembrane transport; Establishment of localization	Membrane; Cellular anatomical entity; Integral component of membrane; Intrinsic component of membrane	Membrane; Cellular anatomical entity		Mixed, incl. Membrane, and Homeobox-like domain superfamily; Mostly uncharacterized, incl. Peptidase activity, and Envelope; Mostly uncharacterized, incl. Secretion by cell, and Peptidase M48; Mostly uncharacterized, incl. Lipid transport, and Peptidase activity; Mostly uncharacterized, incl. Peptidase activity, and Secretion by cell; Mostly uncharacterized, incl. Peptidase activity, and Macromol…
B	Iron homeostasis/Stress response	Q6F7G7_ACIAD	Q6F7G7	202950.GCA_001485005_02169	↑	RidA family; RidA, conserved site; RutC-like superfamily; YjgF/YER057c/UK114 family	Endoribonuclease L-PSP		Hydrolase activity; Oxidoreductase activity	Catabolic process; Nitrogen utilization; Uracil catabolic process; Uracil metabolic process; Cellular catabolic process; Nucleobase catabolic process; Nucleobase metabolic process; Heterocycle catabolic process; Heterocycle metabolic process; Small molecule metabolic process; Nitrogen compound metabolic process; Organic substance catabolic process	Cytosol; Cytoplasm; Cellular anatomical entity; Intracellular anatomical structure	Cytoplasm; Intracellular; Cellular anatomical entity		Mixed, incl. Ferroxidase activity, and Photosynthesis; Mixed, incl. Ferroxidase activity, and Restriction endonuclease
B	Iron homeostasis/Stress response	bfrA	Q6FDV6	202950.GCA_001485005_02602	↑	Ferritin-like; Bacterioferritin; Ferritin-like superfamily; Ferritin-like diiron domain; Ferritin/DPS protein domain	Ferritin-like domain	Heme; Iron; Iron storage; Metal-binding	Ion binding; Cation binding; Iron ion binding; Metal ion binding; Ferric iron binding; Ferroxidase activity; Oxidoreductase activity; Transition metal ion binding; Oxidoreductase activity, acting on metal ions; Oxidoreductase activity, acting on metal ions, oxygen as acceptor	Ion transport; Ion homeostasis; Cation transport; Cation homeostasis; Iron ion transport; Homeostatic process; Metal ion transport; Cellular homeostasis; Chemical homeostasis; Iron ion homeostasis; Cellular localization; Metal ion homeostasis	Cytosol; Cytoplasm; Cellular anatomical entity; Intracellular anatomical structure	Cytosol; Cytoplasm; Intracellular; Cellular anatomical entity	Porphyrin and chlorophyll metabolism	Mixed, incl. Ferroxidase activity, and Photosynthesis; Ferroxidase activity, and Tetrapyrrole catabolic process; Mixed, incl. Ferroxidase activity, and Restriction endonuclease
B	Iron homeostasis/Stress response	bfrB	Q6F7G5	202950.GCA_001485005_02171	↑	Ferritin-like; Bacterioferritin; Ferritin-like superfamily; Ferritin-like diiron domain; Ferritin/DPS protein domain	Ferritin-like domain	Heme; Iron; Coiled coil; Iron storage; Metal-binding	Ion binding; Cation binding; Iron ion binding; Metal ion binding; Ferric iron binding; Ferroxidase activity; Oxidoreductase activity; Transition metal ion binding; Oxidoreductase activity, acting on metal ions; Oxidoreductase activity, acting on metal ions, oxygen as acceptor	Ion transport; Ion homeostasis; Cation transport; Cation homeostasis; Iron ion transport; Homeostatic process; Metal ion transport; Cellular homeostasis; Chemical homeostasis; Iron ion homeostasis; Cellular localization; Metal ion homeostasis	Cytosol; Cytoplasm; Cellular anatomical entity; Intracellular anatomical structure	Cytosol; Cytoplasm; Intracellular; Cellular anatomical entity	Porphyrin and chlorophyll metabolism	Mixed, incl. Ferroxidase activity, and Photosynthesis; Ferroxidase activity, and Tetrapyrrole catabolic process; Mixed, incl. Ferroxidase activity, and Restriction endonuclease
C	Transcriptional regulation	Q6FB58_ACIAD	Q6FB58	202950.GCA_001485005_00486	↑	Homeobox-like domain superfamily; DNA binding HTH domain, AraC-type; Transcription regulator HTH, AraC- type; HTH-type transcriptional regulator AraC-type, N-terminal	Arabinose-binding domain of AraC transcription regulator, N-term	DNA-binding; Transcription; Transcription regulation	DNA binding; Nucleic acid binding; Double-stranded DNA binding; Heterocyclic compound binding; Sequence-specific DNA binding; Organic cyclic compound binding; Transcription regulator activity; DNA-binding transcription factor activity; Transcription cis-regulatory region binding; Sequence-specific double-stranded DNA binding	Regulation of gene expression; Regulation of metabolic process; Regulation of biosynthetic process; Regulation of RNA metabolic process; Regulation of RNA biosynthetic process; Regulation of primary metabolic process; Regulation of cellular metabolic process; Regulation of transcription, DNA-templated; Regulation of cellular biosynthetic process; Regulation of macromolecule metabolic process; Reg…	Cytoplasm; Cellular anatomical entity; Intracellular anatomical structure	Cytoplasm; Intracellular; Cellular anatomical entity		Mixed, incl. Membrane, and Homeobox-like domain superfamily; Mixed, incl. Homeobox-like domain superfamily, and Predicted metal-dependent hydrolase; Mostly uncharacterized, incl. Homeobox-like domain superfamily, and Predicted metal-dependent hydrolase
C	Transcriptional regulation	Q6F6W7_ACIAD	Q6F6W7	202950.GCA_001485005_01658	↑	Homeobox-like domain superfamily; DNA-binding HTH domain, TetR-type	Bacterial regulatory proteins, tetR family	DNA-binding; Transcription; Transcription regulation	DNA binding; Nucleic acid binding; Heterocyclic compound binding; Organic cyclic compound binding	Negative regulation of cellular process; Negative regulation of biological process	Nucleoid; Cytoplasm; Organelle; Bacterial nucleoid; Intracellular organelle; Cellular anatomical entity; Non-membrane-bounded organelle; Intracellular anatomical structure	Organelle; Intracellular; Intracellular organelle; Cellular anatomical entity		Mixed, incl. Membrane, and Homeobox-like domain superfamily; Mixed, incl. Homeobox-like domain superfamily, and Predicted metal-dependent hydrolase; Mixed, incl. Predicted metal-dependent hydrolase, and DNA-binding HTH domain, TetR-type; Mixed, incl. Predicted metal-dependent hydrolase, and Flavin-binding monooxygenase-like; Mixed, incl. Predicted metal-dependent hydrolase, and Biosynthesis of un…
D	Envelope remodeling	Q6FFT2_ACIAD	Q6FFT2	202950.GCA_001485005_01835	↑	NAD(P)-binding domain superfamily; Polysaccharide biosynthesis protein, CapD-like domain; S-adenosyl-L-methionine-dependent methyltransferase superfamily	CoA-binding domain; NAD dependent epimerase/dehydratase family	Membrane; Isomerase; Transmembrane; Transmembrane helix		Biosynthetic process; Lipid metabolic process; Lipid biosynthetic process; O antigen metabolic process; Amino sugar metabolic process; Cellular biosynthetic process; Carbohydrate metabolic process; O antigen biosynthetic process; Macromolecule metabolic process; Amino sugar biosynthetic process; Cellular lipid metabolic process; Liposaccharide metabolic process	Membrane; Cellular anatomical entity; Integral component of membrane; Intrinsic component of membrane	Membrane; Cell periphery; Plasma membrane; Cellular anatomical entity		O antigen metabolic process, and Bacterial sugar transferase; Polysaccharide biosynthetic process, and Galactose metabolic process; O antigen metabolic process, and Glycosyltransferase subfamily 4-like, N-terminal domain
D	Envelope remodeling	Q6FFT7_ACIAD	Q6FFT7	202950.GCA_001485005_01830	↑	Glycosyltransferase subfamily 4-like, N-terminal domain	Glycosyltransferase Family 4; Glycosyl transferases group 1	Transferase	Transferase activity; Glycosyltransferase activity	Biosynthetic process; Lipid metabolic process; Lipid biosynthetic process; Cellular biosynthetic process; Carbohydrate metabolic process; Macromolecule metabolic process; Cellular lipid metabolic process; Liposaccharide metabolic process; Polysaccharide metabolic process; Carbohydrate biosynthetic process; Macromolecule biosynthetic process; Organic substance metabolic process	Cellular anatomical entity	Cellular anatomical entity		Polysaccharide biosynthetic process, and Galactose metabolic process; O antigen metabolic process, and Glycosyltransferase subfamily 4-like, N-terminal domain
E	Restriction-modification/DNA methylation	Q6F777_ACIAD	Q6F777	202950.GCA_001485005_02265	↑	DNA methylase, adenine-specific; DNA methylase, N-6 adenine-specific, conserved site; N6 adenine-specific DNA methyltransferase, N-terminal domain; S-adenosyl-L-methionine-dependent methyltransferase superfamily	N-6 DNA Methylase; HsdM N-terminal domain	Coiled coil; Transferase; Methyltransferase	DNA binding; Nucleic acid binding; Transferase activity; Methyltransferase activity; N-methyltransferase activity; Heterocyclic compound binding; DNA-methyltransferase activity; Organic cyclic compound binding; Catalytic activity, acting on DNA; Catalytic activity, acting on a nucleic acid	Methylation; DNA alkylation; DNA methylation; DNA modification; DNA metabolic process; Macromolecule methylation; DNA methylation on adenine; Macromolecule modification; Heterocycle metabolic process; Nucleic acid metabolic process; Macromolecule metabolic process; DNA methylation or demethylation	Cellular anatomical entity	Cytoplasm; Intracellular; Catalytic complex; Endonuclease complex; Cellular anatomical entity; Protein-containing complex		Mixed, incl. DNA modification, and DNA integration; Mixed, incl. Defense response, and DNA integration; DNA restriction-modification system, and N-6 DNA Methylase; Mixed, incl. DNA restriction-modification system, and N-6 DNA Methylase
E	Restriction-modification/DNA methylation	Q6F778_ACIAD	Q6F778	202950.GCA_001485005_02264	↑	Type I restriction modification DNA specificity domain; Type I restriction modification DNA specificity domain superfamily	Type I restriction modification DNA specificity domain	Coiled coil	DNA binding; Nuclease activity; Hydrolase activity; Nucleic acid binding; Endonuclease activity; ATP-dependent activity; DNA translocase activity; Deoxyribonuclease activity; Heterocyclic compound binding; Endodeoxyribonuclease activity	DNA modification; Defense response; Response to stress; DNA metabolic process; Macromolecule modification; Response to other organism; Response to biotic stimulus; Heterocycle metabolic process; Response to external stimulus; Nucleic acid metabolic process; Macromolecule metabolic process; Defense response to other organism	Cytoplasm; Catalytic complex; Cellular anatomical entity; Protein-containing complex; Endodeoxyribonuclease complex; Intracellular anatomical structure	Cytoplasm; Intracellular; Catalytic complex; Endonuclease complex; Cellular anatomical entity; Protein-containing complex		Mixed, incl. DNA modification, and DNA integration; Mixed, incl. Defense response, and DNA integration; DNA restriction-modification system, and N-6 DNA Methylase; Mixed, incl. DNA restriction-modification system, and N-6 DNA Methylase
Cluster color legend: A = Membrane transport (blue) B = Iron homeostasis/Stress response (orange) C = Transcriptional regulation (purple) D = Envelope remodeling (green) E = Restriction-modification/DNA methylation (yellow)
